# Altered Cytokine Profile in Clinically Suspected Seronegative Autoimmune Associated Epilepsy

**DOI:** 10.1101/2024.09.13.24310337

**Authors:** Katherine Motovilov, Cole Maguire, Deborah Briggs, Esther Melamed

**Affiliations:** The University of Texas at Austin, Department of Neurology

## Abstract

**Background and Objectives:** Autoimmune-associated epilepsy (AAE), a condition which responds favorably to immune therapies but not traditional anti-seizure interventions, is emerging as a significant contributor to cases of drug-resistant epilepsy. Current standards for the diagnosis of AAE rely on screening for known neuronal autoantibodies in patient serum or cerebrospinal fluid. However, this diagnostic method fails to capture a subset of drug-resistant epilepsy patients with suspected AAE who respond to immunotherapy yet remain seronegative (snAAE) for known autoantibodies.

**Methods:** To identify potential biomarkers for snAAE, we evaluated the most comprehensive panel of assayed cytokines and autoantibodies to date, comparing patients with snAAE, anti-seizure medication (ASM) responsive epilepsy, and patients with other neuroinflammatory diseases.

**Results:** We found a unique signature of 14 cytokines significantly elevated in snAAE patients including: GM-CSF, MCP-2/CCL8, MIP-1a/CCL3, IL-1RA, IL-6, IL-8, IL-9, IL-10, IL-15, IL-20, VEGF-A, TNF-b, LIF, and TSLP. Based on prior literature, we highlight IL-6, IL-8, IL-10, IL-13, VEGF-A, and TNF-b as potentially actionable cytokine biomarkers for snAAE, which could be of diagnostic utility in clinical evaluations of snAAE patients. Autoantibody-ome screening failed to identify autoantibodies targeting neuronal channel proteins in snAAE patients. Interestingly, ASM-responsive epilepsy patients displayed elevations in the proportion of autoantibodies targeting brain plasma membrane proteins, possibly pointing to the presence of immune hyperactivity/dysfunction despite well-controlled seizure activity and suggesting ASM-responsive patients may experience disease progression independent of seizure activity (PISA).

**Discussion:** Overall, our findings suggest that simply expanding existing autoantibody screens may not sufficiently enhance diagnostic power for snAAE. Instead, we propose that cytokine analysis may serve as a promising diagnostic avenue for identifying immune dysregulation in AAE patients and enabling opportunities for trials of immunotherapies.
