## Supplemental Table 1 for "Altered Cytokine Profile in Clinically Suspected Seronegative Autoimmune Associated Epilepsy"

	.y.	group1	group2	p	p.adj	method	p.adj.signif	cytokine
1	value	snAAE	CTL	0.116299621	0.232599241	Wilcoxon	ns	EGF
2	value	snAAE	ASM Responsive Epilepsy	0.066955282	0.200865847	Wilcoxon	ns	EGF
3	value	snAAE	MS	0.046386114	0.200865847	Wilcoxon	ns	EGF
4	value	CTL	ASM Responsive Epilepsy	0.54402672	0.743030179	Wilcoxon	ns	EGF
5	value	CTL	MS	0.800318218	0.800318218	Wilcoxon	ns	EGF
6	value	ASM Responsive Epilepsy	MS	0.619191816	0.743030179	Wilcoxon	ns	EGF
7	value	snAAE	CTL	0.024222128	0.112635005	Wilcoxon	ns	FGF-2
8	value	snAAE	ASM Responsive Epilepsy	0.084669777	0.127004666	Wilcoxon	ns	FGF-2
9	value	snAAE	MS	0.06464934	0.127004666	Wilcoxon	ns	FGF-2
10	value	CTL	ASM Responsive Epilepsy	0.802838605	0.802838605	Wilcoxon	ns	FGF-2
11	value	CTL	MS	0.037545002	0.112635005	Wilcoxon	ns	FGF-2
12	value	ASM Responsive Epilepsy	MS	0.147249745	0.176699694	Wilcoxon	ns	FGF-2
13	value	snAAE	CTL	0.755050505	0.906060606	Wilcoxon	ns	Eotaxin
14	value	snAAE	ASM Responsive Epilepsy	1	1	Wilcoxon	ns	Eotaxin
15	value	snAAE	MS	0.444530444	0.889060888	Wilcoxon	ns	Eotaxin
16	value	CTL	ASM Responsive Epilepsy	0.755050505	0.906060606	Wilcoxon	ns	Eotaxin
17	value	CTL	MS	0.266593958	0.889060888	Wilcoxon	ns	Eotaxin
18	value	ASM Responsive Epilepsy	MS	0.348555212	0.889060888	Wilcoxon	ns	Eotaxin
19	value	snAAE	CTL	0.104613298	0.418846784	Wilcoxon	ns	TGF-a
20	value	snAAE	ASM Responsive Epilepsy	0.179712495	0.418846784	Wilcoxon	ns	TGF-a
21	value	snAAE	MS	0.251308071	0.418846784	Wilcoxon	ns	TGF-a
22	value	CTL	MS	0.723128275	0.778850166	Wilcoxon	ns	TGF-a
23	value	ASM Responsive Epilepsy	MS	0.778850166	0.778850166	Wilcoxon	ns	TGF-a
24	value	snAAE	CTL	0.104613298	0.294449146	Wilcoxon	ns	G-CSF
25	value	snAAE	ASM Responsive Epilepsy	0.179712495	0.294449146	Wilcoxon	ns	G-CSF
26	value	snAAE	MS	0.7064323	0.7064323	Wilcoxon	ns	G-CSF
27	value	CTL	MS	0.157325089	0.294449146	Wilcoxon	ns	G-CSF
28	value	ASM Responsive Epilepsy	MS	0.235559317	0.294449146	Wilcoxon	ns	G-CSF
29	value	snAAE	CTL	1	1	Wilcoxon	ns	Flt-3L
30	value	snAAE	ASM Responsive Epilepsy	0.423710797	0.847421594	Wilcoxon	ns	Flt-3L
31	value	snAAE	MS	1	1	Wilcoxon	ns	Flt-3L
32	value	CTL	ASM Responsive Epilepsy	0.261209066	0.783627199	Wilcoxon	ns	Flt-3L
33	value	CTL	MS	0.964166265	1	Wilcoxon	ns	Flt-3L
34	value	ASM Responsive Epilepsy	MS	0.235198833	0.783627199	Wilcoxon	ns	Flt-3L
35	value	snAAE	CTL	0.004948575	0.014845725	Wilcoxon	*	GM-CSF
36	value	snAAE	ASM Responsive Epilepsy	0.020008185	0.040016371	Wilcoxon	*	GM-CSF
37	value	snAAE	MS	0.004318373	0.014845725	Wilcoxon	*	GM-CSF
38	value	CTL	ASM Responsive Epilepsy	1	1	Wilcoxon	ns	GM-CSF
39	value	CTL	MS	0.651097666	0.935454374	Wilcoxon	ns	GM-CSF
40	value	ASM Responsive Epilepsy	MS	0.779545311	0.935454374	Wilcoxon	ns	GM-CSF
41	value	snAAE	CTL	0.246282071	0.492564141	Wilcoxon	ns	Fractalkine
42	value	snAAE	ASM Responsive Epilepsy	0.072005658	0.216016973	Wilcoxon	ns	Fractalkine
43	value	snAAE	MS	0.024610637	0.147663825	Wilcoxon	ns	Fractalkine
44	value	CTL	ASM Responsive Epilepsy	0.498962299	0.671724244	Wilcoxon	ns	Fractalkine
45	value	CTL	MS	0.671724244	0.671724244	Wilcoxon	ns	Fractalkine
46	value	ASM Responsive Epilepsy	MS	0.644167223	0.671724244	Wilcoxon	ns	Fractalkine
47	value	snAAE	CTL	0.070150165	0.210450494	Wilcoxon	ns	IFNa2
48	value	snAAE	ASM Responsive Epilepsy	0.181220536	0.362441073	Wilcoxon	ns	IFNa2
49	value	snAAE	MS	0.007714488	0.04628693	Wilcoxon	*	IFNa2
50	value	CTL	ASM Responsive Epilepsy	1	1	Wilcoxon	ns	IFNa2
51	value	CTL	MS	0.345507758	0.41460931	Wilcoxon	ns	IFNa2
52	value	ASM Responsive Epilepsy	MS	0.317484561	0.41460931	Wilcoxon	ns	IFNa2
53	value	snAAE	CTL	0.018397525	0.095621547	Wilcoxon	ns	IFNy
54	value	snAAE	ASM Responsive Epilepsy	0.204500533	0.409001067	Wilcoxon	ns	IFNy
55	value	snAAE	MS	0.031873849	0.095621547	Wilcoxon	ns	IFNy
56	value	CTL	ASM Responsive Epilepsy	0.629028503	0.758522821	Wilcoxon	ns	IFNy
57	value	CTL	MS	0.733012383	0.758522821	Wilcoxon	ns	IFNy
58	value	ASM Responsive Epilepsy	MS	0.758522821	0.758522821	Wilcoxon	ns	IFNy
59	value	snAAE	CTL	0.53030303	0.657142857	Wilcoxon	ns	GRO-alpha
60	value	snAAE	ASM Responsive Epilepsy	0.547619048	0.657142857	Wilcoxon	ns	GRO-alpha
61	value	snAAE	MS	0.484333518	0.657142857	Wilcoxon	ns	GRO-alpha
62	value	CTL	ASM Responsive Epilepsy	0.073232323	0.439393939	Wilcoxon	ns	GRO-alpha
63	value	CTL	MS	0.203988965	0.611966896	Wilcoxon	ns	GRO-alpha
64	value	ASM Responsive Epilepsy	MS	0.726582732	0.726582732	Wilcoxon	ns	GRO-alpha
65	value	snAAE	CTL	0.008876955	0.026630865	Wilcoxon	*	IL-10
66	value	snAAE	ASM Responsive Epilepsy	0.020008185	0.040016371	Wilcoxon	*	IL-10
67	value	snAAE	MS	0.002517896	0.015107375	Wilcoxon	*	IL-10
68	value	CTL	ASM Responsive Epilepsy	0.54402672	0.652832064	Wilcoxon	ns	IL-10
69	value	CTL	MS	0.35528688	0.53293032	Wilcoxon	ns	IL-10
70	value	ASM Responsive Epilepsy	MS	1	1	Wilcoxon	ns	IL-10
71	value	snAAE	CTL	0.018561532	0.08981718	Wilcoxon	ns	MCP-3
72	value	snAAE	ASM Responsive Epilepsy	0.04490859	0.08981718	Wilcoxon	ns	MCP-3
73	value	snAAE	MS	0.042449909	0.08981718	Wilcoxon	ns	MCP-3
74	value	CTL	ASM Responsive Epilepsy	1	1	Wilcoxon	ns	MCP-3
75	value	CTL	MS	0.068918188	0.103377282	Wilcoxon	ns	MCP-3
76	value	ASM Responsive Epilepsy	MS	0.151801506	0.182161807	Wilcoxon	ns	MCP-3
77	value	snAAE	CTL	0.104613298	0.261533246	Wilcoxon	ns	IL-12P40
78	value	snAAE	ASM Responsive Epilepsy	0.179712495	0.299520825	Wilcoxon	ns	IL-12P40
79	value	snAAE	MS	0.092006578	0.261533246	Wilcoxon	ns	IL-12P40
80	value	CTL	MS	0.558184649	0.644167223	Wilcoxon	ns	IL-12P40
81	value	ASM Responsive Epilepsy	MS	0.644167223	0.644167223	Wilcoxon	ns	IL-12P40
82	value	snAAE	CTL	0.017676768	0.053030303	Wilcoxon	ns	MDC
83	value	snAAE	ASM Responsive Epilepsy	0.031746032	0.063492063	Wilcoxon	ns	MDC
84	value	snAAE	MS	0.007738767	0.046432601	Wilcoxon	*	MDC
85	value	CTL	ASM Responsive Epilepsy	0.638888889	0.766666667	Wilcoxon	ns	MDC
86	value	CTL	MS	1	1	Wilcoxon	ns	MDC
87	value	ASM Responsive Epilepsy	MS	0.394865841	0.592298762	Wilcoxon	ns	MDC
88	value	snAAE	CTL	0.802838605	0.963406326	Wilcoxon	ns	IL-12P70
89	value	snAAE	ASM Responsive Epilepsy	0.423710797	0.946610095	Wilcoxon	ns	IL-12P70
90	value	snAAE	MS	0.527537898	0.946610095	Wilcoxon	ns	IL-12P70
91	value	CTL	ASM Responsive Epilepsy	0.498962299	0.946610095	Wilcoxon	ns	IL-12P70
92	value	CTL	MS	0.631073397	0.946610095	Wilcoxon	ns	IL-12P70
93	value	ASM Responsive Epilepsy	MS	1	1	Wilcoxon	ns	IL-12P70
94	value	snAAE	CTL	1	1	Wilcoxon	ns	PDGF-AA
95	value	snAAE	ASM Responsive Epilepsy	0.69047619	1	Wilcoxon	ns	PDGF-AA
96	value	snAAE	MS	0.67247162	1	Wilcoxon	ns	PDGF-AA
97	value	CTL	ASM Responsive Epilepsy	0.431818182	1	Wilcoxon	ns	PDGF-AA
98	value	CTL	MS	0.185136973	1	Wilcoxon	ns	PDGF-AA
99	value	ASM Responsive Epilepsy	MS	0.865970072	1	Wilcoxon	ns	PDGF-AA
100	value	snAAE	CTL	0.018561532	0.054164215	Wilcoxon	ns	IL-13
101	value	snAAE	ASM Responsive Epilepsy	0.02536986	0.054164215	Wilcoxon	ns	IL-13
102	value	snAAE	MS	0.027082107	0.054164215	Wilcoxon	ns	IL-13
103	value	CTL	ASM Responsive Epilepsy	0.498962299	0.498962299	Wilcoxon	ns	IL-13
104	value	CTL	MS	0.476453414	0.498962299	Wilcoxon	ns	IL-13
105	value	ASM Responsive Epilepsy	MS	0.349071483	0.498962299	Wilcoxon	ns	IL-13
106	value	snAAE	CTL	0.53030303	1	Wilcoxon	ns	PDGF-BB
107	value	snAAE	ASM Responsive Epilepsy	0.401965358	1	Wilcoxon	ns	PDGF-BB
108	value	snAAE	MS	0.188592057	1	Wilcoxon	ns	PDGF-BB
109	value	CTL	ASM Responsive Epilepsy	1	1	Wilcoxon	ns	PDGF-BB
110	value	CTL	MS	0.831531901	1	Wilcoxon	ns	PDGF-BB
111	value	ASM Responsive Epilepsy	MS	1	1	Wilcoxon	ns	PDGF-BB
112	value	snAAE	CTL	0.014158783	0.028317566	Wilcoxon	*	IL-15
113	value	snAAE	ASM Responsive Epilepsy	0.011159425	0.028317566	Wilcoxon	*	IL-15
114	value	snAAE	MS	0.005678015	0.028317566	Wilcoxon	*	IL-15
115	value	CTL	ASM Responsive Epilepsy	0.794841148	0.911561182	Wilcoxon	ns	IL-15
116	value	CTL	MS	0.911561182	0.911561182	Wilcoxon	ns	IL-15
117	value	ASM Responsive Epilepsy	MS	0.51349338	0.77024007	Wilcoxon	ns	IL-15
118	value	snAAE	CTL	0.148989899	0.444444444	Wilcoxon	ns	sCD40L
119	value	snAAE	ASM Responsive Epilepsy	0.222222222	0.444444444	Wilcoxon	ns	sCD40L
120	value	snAAE	MS	0.141769866	0.444444444	Wilcoxon	ns	sCD40L
121	value	CTL	ASM Responsive Epilepsy	0.755050505	0.906060606	Wilcoxon	ns	sCD40L
122	value	CTL	MS	0.679648654	0.906060606	Wilcoxon	ns	sCD40L
123	value	ASM Responsive Epilepsy	MS	0.965175428	0.965175428	Wilcoxon	ns	sCD40L
124	value	snAAE	CTL	0.310494434	0.451267355	Wilcoxon	ns	IL-17A
125	value	snAAE	ASM Responsive Epilepsy	0.423710797	0.451267355	Wilcoxon	ns	IL-17A
126	value	snAAE	MS	0.451267355	0.451267355	Wilcoxon	ns	IL-17A
127	value	CTL	MS	0.102704489	0.421579379	Wilcoxon	ns	IL-17A
128	value	ASM Responsive Epilepsy	MS	0.168631752	0.421579379	Wilcoxon	ns	IL-17A
129	value	snAAE	CTL	0.002525253	0.015151515	Wilcoxon	*	IL-1RA
130	value	snAAE	ASM Responsive Epilepsy	0.095238095	0.237100103	Wilcoxon	ns	IL-1RA
131	value	snAAE	MS	0.118550052	0.237100103	Wilcoxon	ns	IL-1RA
132	value	CTL	ASM Responsive Epilepsy	0.253956114	0.380934171	Wilcoxon	ns	IL-1RA
133	value	CTL	MS	0.378110505	0.453732606	Wilcoxon	ns	IL-1RA
134	value	ASM Responsive Epilepsy	MS	0.895791141	0.895791141	Wilcoxon	ns	IL-1RA
135	value	snAAE	CTL	0.030241634	0.08981718	Wilcoxon	ns	IL-1a
136	value	snAAE	ASM Responsive Epilepsy	0.04490859	0.08981718	Wilcoxon	ns	IL-1a
137	value	snAAE	MS	0.042449909	0.08981718	Wilcoxon	ns	IL-1a
138	value	CTL	ASM Responsive Epilepsy	0.669868832	0.669868832	Wilcoxon	ns	IL-1a
139	value	CTL	MS	0.512899025	0.615478831	Wilcoxon	ns	IL-1a
140	value	ASM Responsive Epilepsy	MS	0.315527955	0.473291932	Wilcoxon	ns	IL-1a
141	value	snAAE	CTL	0.009088387	0.022720968	Wilcoxon	*	IL-9
142	value	snAAE	ASM Responsive Epilepsy	0.02536986	0.0422831	Wilcoxon	*	IL-9
143	value	snAAE	MS	0.003082308	0.01541154	Wilcoxon	*	IL-9
144	value	CTL	MS	0.358516261	0.448145326	Wilcoxon	ns	IL-9
145	value	ASM Responsive Epilepsy	MS	0.450887031	0.450887031	Wilcoxon	ns	IL-9
146	value	snAAE	CTL	0.104613298	0.465741651	Wilcoxon	ns	IL-1B
147	value	snAAE	ASM Responsive Epilepsy	0.440686016	0.52882322	Wilcoxon	ns	IL-1B
148	value	snAAE	MS	0.301542474	0.465741651	Wilcoxon	ns	IL-1B
149	value	CTL	ASM Responsive Epilepsy	0.310494434	0.465741651	Wilcoxon	ns	IL-1B
150	value	CTL	MS	0.237255827	0.465741651	Wilcoxon	ns	IL-1B
151	value	ASM Responsive Epilepsy	MS	0.900559135	0.900559135	Wilcoxon	ns	IL-1B
152	value	snAAE	CTL	0.802838605	0.802838605	Wilcoxon	ns	IL-2
153	value	snAAE	ASM Responsive Epilepsy	0.423710797	0.748443448	Wilcoxon	ns	IL-2
154	value	snAAE	MS	0.260760499	0.748443448	Wilcoxon	ns	IL-2
155	value	CTL	ASM Responsive Epilepsy	0.498962299	0.748443448	Wilcoxon	ns	IL-2
156	value	CTL	MS	0.345507758	0.748443448	Wilcoxon	ns	IL-2
157	value	ASM Responsive Epilepsy	MS	0.778640337	0.802838605	Wilcoxon	ns	IL-2
158	value	snAAE	CTL	0.104613298	0.313839895	Wilcoxon	ns	IL-5
159	value	snAAE	ASM Responsive Epilepsy	0.440686016	0.558184649	Wilcoxon	ns	IL-5
160	value	snAAE	MS	0.092006578	0.313839895	Wilcoxon	ns	IL-5
161	value	CTL	ASM Responsive Epilepsy	0.310494434	0.558184649	Wilcoxon	ns	IL-5
162	value	CTL	MS	0.558184649	0.558184649	Wilcoxon	ns	IL-5
163	value	ASM Responsive Epilepsy	MS	0.502751814	0.558184649	Wilcoxon	ns	IL-5
164	value	snAAE	CTL	0.007053513	0.021160539	Wilcoxon	*	IL-6
165	value	snAAE	ASM Responsive Epilepsy	0.020008185	0.040016371	Wilcoxon	*	IL-6
166	value	snAAE	MS	0.005696946	0.021160539	Wilcoxon	*	IL-6
167	value	CTL	ASM Responsive Epilepsy	0.771925781	0.815637514	Wilcoxon	ns	IL-6
168	value	CTL	MS	0.563702862	0.815637514	Wilcoxon	ns	IL-6
169	value	ASM Responsive Epilepsy	MS	0.815637514	0.815637514	Wilcoxon	ns	IL-6
170	value	snAAE	CTL	0.669868832	0.803842598	Wilcoxon	ns	IL-7
171	value	snAAE	ASM Responsive Epilepsy	1	1	Wilcoxon	ns	IL-7
172	value	snAAE	MS	0.525372786	0.78805918	Wilcoxon	ns	IL-7
173	value	CTL	ASM Responsive Epilepsy	0.498962299	0.78805918	Wilcoxon	ns	IL-7
174	value	CTL	MS	0.092919243	0.557515456	Wilcoxon	ns	IL-7
175	value	ASM Responsive Epilepsy	MS	0.323785287	0.78805918	Wilcoxon	ns	IL-7
176	value	snAAE	CTL	0.008876955	0.031746032	Wilcoxon	*	IL-8
177	value	snAAE	ASM Responsive Epilepsy	0.015873016	0.031746032	Wilcoxon	*	IL-8
178	value	snAAE	MS	0.011240155	0.031746032	Wilcoxon	*	IL-8
179	value	CTL	ASM Responsive Epilepsy	0.190744987	0.28611748	Wilcoxon	ns	IL-8
180	value	CTL	MS	0.887632175	0.887632175	Wilcoxon	ns	IL-8
181	value	ASM Responsive Epilepsy	MS	0.693376362	0.832051634	Wilcoxon	ns	IL-8
182	value	snAAE	CTL	0.755050505	0.755050505	Wilcoxon	ns	IP-10
183	value	snAAE	ASM Responsive Epilepsy	0.30952381	0.464285714	Wilcoxon	ns	IP-10
184	value	snAAE	MS	0.23000516	0.46001032	Wilcoxon	ns	IP-10
185	value	CTL	ASM Responsive Epilepsy	0.073232323	0.318322544	Wilcoxon	ns	IP-10
186	value	CTL	MS	0.106107515	0.318322544	Wilcoxon	ns	IP-10
187	value	ASM Responsive Epilepsy	MS	0.67247162	0.755050505	Wilcoxon	ns	IP-10
188	value	snAAE	CTL	0.876262626	0.876262626	Wilcoxon	ns	MCP-1
189	value	snAAE	ASM Responsive Epilepsy	0.69047619	0.876262626	Wilcoxon	ns	MCP-1
190	value	snAAE	MS	0.167956656	0.503869969	Wilcoxon	ns	MCP-1
191	value	CTL	ASM Responsive Epilepsy	0.343434343	0.686868687	Wilcoxon	ns	MCP-1
192	value	CTL	MS	0.031944835	0.191669012	Wilcoxon	ns	MCP-1
193	value	ASM Responsive Epilepsy	MS	0.8000516	0.876262626	Wilcoxon	ns	MCP-1
194	value	snAAE	CTL	0.002079773	0.012478638	Wilcoxon	*	MIP-1a
195	value	snAAE	ASM Responsive Epilepsy	0.012897489	0.038692466	Wilcoxon	*	MIP-1a
196	value	snAAE	MS	0.021781938	0.043563876	Wilcoxon	*	MIP-1a
197	value	CTL	ASM Responsive Epilepsy	0.310494434	0.372593321	Wilcoxon	ns	MIP-1a
198	value	CTL	MS	0.157066197	0.235599295	Wilcoxon	ns	MIP-1a
199	value	ASM Responsive Epilepsy	MS	0.646112487	0.646112487	Wilcoxon	ns	MIP-1a
200	value	snAAE	CTL	0.53030303	0.766666667	Wilcoxon	ns	MIP-1B
201	value	snAAE	ASM Responsive Epilepsy	0.30952381	0.766666667	Wilcoxon	ns	MIP-1B
202	value	snAAE	MS	0.238469916	0.766666667	Wilcoxon	ns	MIP-1B
203	value	CTL	ASM Responsive Epilepsy	0.638888889	0.766666667	Wilcoxon	ns	MIP-1B
204	value	CTL	MS	0.502952682	0.766666667	Wilcoxon	ns	MIP-1B
205	value	ASM Responsive Epilepsy	MS	0.8000516	0.8000516	Wilcoxon	ns	MIP-1B
206	value	snAAE	CTL	1	1	Wilcoxon	ns	RANTES
207	value	snAAE	ASM Responsive Epilepsy	0.345741826	0.691483652	Wilcoxon	ns	RANTES
208	value	snAAE	MS	0.895791141	1	Wilcoxon	ns	RANTES
209	value	CTL	ASM Responsive Epilepsy	0.267676768	0.691483652	Wilcoxon	ns	RANTES
210	value	CTL	MS	1	1	Wilcoxon	ns	RANTES
211	value	ASM Responsive Epilepsy	MS	0.31529192	0.691483652	Wilcoxon	ns	RANTES
212	value	snAAE	CTL	0.684220535	0.684220535	Wilcoxon	ns	TNFa
213	value	snAAE	ASM Responsive Epilepsy	0.547619048	0.657142857	Wilcoxon	ns	TNFa
214	value	snAAE	MS	0.066593149	0.199779446	Wilcoxon	ns	TNFa
215	value	CTL	ASM Responsive Epilepsy	0.431818182	0.647727273	Wilcoxon	ns	TNFa
216	value	CTL	MS	0.018106044	0.108636262	Wilcoxon	ns	TNFa
217	value	ASM Responsive Epilepsy	MS	0.294530664	0.589061328	Wilcoxon	ns	TNFa
218	value	snAAE	CTL	0.009088387	0.045441937	Wilcoxon	*	TNFB
219	value	snAAE	ASM Responsive Epilepsy	0.02536986	0.06342465	Wilcoxon	ns	TNFB
220	value	snAAE	MS	0.044944647	0.074907746	Wilcoxon	ns	TNFB
221	value	CTL	MS	0.225341355	0.281676694	Wilcoxon	ns	TNFB
222	value	ASM Responsive Epilepsy	MS	0.306619573	0.306619573	Wilcoxon	ns	TNFB
223	value	snAAE	CTL	0.005543193	0.016629578	Wilcoxon	*	VEGF-A
224	value	snAAE	ASM Responsive Epilepsy	0.017750114	0.035500227	Wilcoxon	*	VEGF-A
225	value	snAAE	MS	0.000560868	0.003365206	Wilcoxon	**	VEGF-A
226	value	CTL	ASM Responsive Epilepsy	0.802838605	0.900559135	Wilcoxon	ns	VEGF-A
227	value	CTL	MS	0.753182182	0.900559135	Wilcoxon	ns	VEGF-A
228	value	ASM Responsive Epilepsy	MS	0.900559135	0.900559135	Wilcoxon	ns	VEGF-A
229	value	snAAE	CTL	0.370913591	0.741827181	Wilcoxon	ns	IL-18
230	value	snAAE	ASM Responsive Epilepsy	0.150793651	0.664578657	Wilcoxon	ns	IL-18
231	value	snAAE	MS	0.221526219	0.664578657	Wilcoxon	ns	IL-18
232	value	CTL	ASM Responsive Epilepsy	0.807210392	0.943787226	Wilcoxon	ns	IL-18
233	value	CTL	MS	0.943787226	0.943787226	Wilcoxon	ns	IL-18
234	value	ASM Responsive Epilepsy	MS	0.726879144	0.943787226	Wilcoxon	ns	IL-18
235	value	snAAE	CTL	1	1	Wilcoxon	ns	Eotaxin-2
236	value	snAAE	ASM Responsive Epilepsy	1	1	Wilcoxon	ns	Eotaxin-2
237	value	snAAE	MS	0.197368421	0.789731682	Wilcoxon	ns	Eotaxin-2
238	value	CTL	ASM Responsive Epilepsy	1	1	Wilcoxon	ns	Eotaxin-2
239	value	CTL	MS	0.368409325	0.789731682	Wilcoxon	ns	Eotaxin-2
240	value	ASM Responsive Epilepsy	MS	0.394865841	0.789731682	Wilcoxon	ns	Eotaxin-2
241	value	snAAE	CTL	0.022040904	0.044081807	Wilcoxon	*	MCP-2
242	value	snAAE	ASM Responsive Epilepsy	0.007936508	0.023809524	Wilcoxon	*	MCP-2
243	value	snAAE	MS	0.002168209	0.013009252	Wilcoxon	*	MCP-2
244	value	CTL	ASM Responsive Epilepsy	0.868459364	0.868459364	Wilcoxon	ns	MCP-2
245	value	CTL	MS	0.598005754	0.868459364	Wilcoxon	ns	MCP-2
246	value	ASM Responsive Epilepsy	MS	0.783670103	0.868459364	Wilcoxon	ns	MCP-2
247	value	snAAE	CTL	0.343434343	0.504761905	Wilcoxon	ns	BCA-1
248	value	snAAE	ASM Responsive Epilepsy	0.420634921	0.504761905	Wilcoxon	ns	BCA-1
249	value	snAAE	MS	0.00245098	0.014705882	Wilcoxon	*	BCA-1
250	value	CTL	ASM Responsive Epilepsy	0.876262626	0.876262626	Wilcoxon	ns	BCA-1
251	value	CTL	MS	0.046521719	0.139565156	Wilcoxon	ns	BCA-1
252	value	ASM Responsive Epilepsy	MS	0.167956656	0.335913313	Wilcoxon	ns	BCA-1
253	value	snAAE	CTL	0.066522785	0.13304557	Wilcoxon	ns	MCP-4
254	value	snAAE	ASM Responsive Epilepsy	0.044171345	0.132514035	Wilcoxon	ns	MCP-4
255	value	snAAE	MS	0.00411428	0.024685679	Wilcoxon	*	MCP-4
256	value	CTL	ASM Responsive Epilepsy	0.669868832	0.803842598	Wilcoxon	ns	MCP-4
257	value	CTL	MS	0.501614807	0.75242221	Wilcoxon	ns	MCP-4
258	value	ASM Responsive Epilepsy	MS	0.900635261	0.900635261	Wilcoxon	ns	MCP-4
259	value	snAAE	CTL	0.53030303	0.636363636	Wilcoxon	ns	I-309
260	value	snAAE	ASM Responsive Epilepsy	0.294801992	0.469370205	Wilcoxon	ns	I-309
261	value	snAAE	MS	0.31291347	0.469370205	Wilcoxon	ns	I-309
262	value	CTL	ASM Responsive Epilepsy	0.103770551	0.311311654	Wilcoxon	ns	I-309
263	value	CTL	MS	0.016149016	0.096894097	Wilcoxon	ns	I-309
264	value	ASM Responsive Epilepsy	MS	0.723359801	0.723359801	Wilcoxon	ns	I-309
265	value	snAAE	CTL	0.018561532	0.111369194	Wilcoxon	ns	IL-16
266	value	snAAE	ASM Responsive Epilepsy	0.04490859	0.134421274	Wilcoxon	ns	IL-16
267	value	snAAE	MS	0.067210637	0.134421274	Wilcoxon	ns	IL-16
268	value	CTL	ASM Responsive Epilepsy	0.802838605	0.802838605	Wilcoxon	ns	IL-16
269	value	CTL	MS	0.120256141	0.180384212	Wilcoxon	ns	IL-16
270	value	ASM Responsive Epilepsy	MS	0.278487292	0.33418475	Wilcoxon	ns	IL-16
271	value	snAAE	CTL	0.53030303	1	Wilcoxon	ns	TARC
272	value	snAAE	ASM Responsive Epilepsy	1	1	Wilcoxon	ns	TARC
273	value	snAAE	MS	0.932791538	1	Wilcoxon	ns	TARC
274	value	CTL	ASM Responsive Epilepsy	0.267676768	0.803030303	Wilcoxon	ns	TARC
275	value	CTL	MS	0.210068956	0.803030303	Wilcoxon	ns	TARC
276	value	ASM Responsive Epilepsy	MS	0.865970072	1	Wilcoxon	ns	TARC
277	value	snAAE	CTL	0.755050505	0.755050505	Wilcoxon	ns	X6CKine
278	value	snAAE	ASM Responsive Epilepsy	0.093692619	0.378418681	Wilcoxon	ns	X6CKine
279	value	snAAE	MS	0.221526219	0.378418681	Wilcoxon	ns	X6CKine
280	value	CTL	ASM Responsive Epilepsy	0.252279121	0.378418681	Wilcoxon	ns	X6CKine
281	value	CTL	MS	0.596819805	0.716183766	Wilcoxon	ns	X6CKine
282	value	ASM Responsive Epilepsy	MS	0.221352346	0.378418681	Wilcoxon	ns	X6CKine
283	value	snAAE	CTL	0.104613298	0.156919947	Wilcoxon	ns	Eotaxin-3
284	value	snAAE	ASM Responsive Epilepsy	0.179712495	0.179712495	Wilcoxon	ns	Eotaxin-3
285	value	snAAE	MS	0.015125811	0.045377433	Wilcoxon	*	Eotaxin-3
286	value	snAAE	CTL	0.009088387	0.022720968	Wilcoxon	*	LIF
287	value	snAAE	ASM Responsive Epilepsy	0.02536986	0.0422831	Wilcoxon	*	LIF
288	value	snAAE	MS	0.000878443	0.004392216	Wilcoxon	**	LIF
289	value	CTL	MS	0.558184649	0.644167223	Wilcoxon	ns	LIF
290	value	ASM Responsive Epilepsy	MS	0.644167223	0.644167223	Wilcoxon	ns	LIF
291	value	snAAE	CTL	0.03030303	0.090909091	Wilcoxon	ns	TPO
292	value	snAAE	ASM Responsive Epilepsy	0.095238095	0.19047619	Wilcoxon	ns	TPO
293	value	snAAE	MS	0.02903583	0.090909091	Wilcoxon	ns	TPO
294	value	CTL	ASM Responsive Epilepsy	0.755050505	0.930417166	Wilcoxon	ns	TPO
295	value	CTL	MS	0.805018888	0.930417166	Wilcoxon	ns	TPO
296	value	ASM Responsive Epilepsy	MS	0.930417166	0.930417166	Wilcoxon	ns	TPO
297	value	snAAE	CTL	0.033036438	0.12230405	Wilcoxon	ns	SCF
298	value	snAAE	ASM Responsive Epilepsy	0.37274807	0.447297685	Wilcoxon	ns	SCF
299	value	snAAE	MS	0.191656814	0.287485221	Wilcoxon	ns	SCF
300	value	CTL	ASM Responsive Epilepsy	0.104613298	0.209226597	Wilcoxon	ns	SCF
301	value	CTL	MS	0.040768017	0.12230405	Wilcoxon	ns	SCF
302	value	ASM Responsive Epilepsy	MS	1	1	Wilcoxon	ns	SCF
303	value	snAAE	CTL	0.009088387	0.044405118	Wilcoxon	*	TSLP
304	value	snAAE	ASM Responsive Epilepsy	0.02536986	0.044405118	Wilcoxon	*	TSLP
305	value	snAAE	MS	0.026643071	0.044405118	Wilcoxon	*	TSLP
306	value	CTL	MS	0.157325089	0.196656361	Wilcoxon	ns	TSLP
307	value	ASM Responsive Epilepsy	MS	0.235559317	0.235559317	Wilcoxon	ns	TSLP
308	value	snAAE	CTL	0.009088387	0.054530324	Wilcoxon	ns	IL-33
309	value	snAAE	ASM Responsive Epilepsy	0.04490859	0.131207049	Wilcoxon	ns	IL-33
310	value	snAAE	MS	0.102654871	0.153982307	Wilcoxon	ns	IL-33
311	value	CTL	ASM Responsive Epilepsy	0.310494434	0.372593321	Wilcoxon	ns	IL-33
312	value	CTL	MS	0.065603524	0.131207049	Wilcoxon	ns	IL-33
313	value	ASM Responsive Epilepsy	MS	0.473408237	0.473408237	Wilcoxon	ns	IL-33
314	value	snAAE	CTL	0.009088387	0.040365254	Wilcoxon	*	IL-20
315	value	snAAE	ASM Responsive Epilepsy	0.02585758	0.051715161	Wilcoxon	ns	IL-20
316	value	snAAE	MS	0.013455085	0.040365254	Wilcoxon	*	IL-20
317	value	CTL	ASM Responsive Epilepsy	0.310494434	0.42796825	Wilcoxon	ns	IL-20
318	value	CTL	MS	0.559374572	0.559374572	Wilcoxon	ns	IL-20
319	value	ASM Responsive Epilepsy	MS	0.356640208	0.42796825	Wilcoxon	ns	IL-20
320	value	snAAE	CTL	0.033036438	0.099109315	Wilcoxon	ns	IL-21
321	value	snAAE	ASM Responsive Epilepsy	0.157939311	0.315878621	Wilcoxon	ns	IL-21
322	value	snAAE	MS	0.0087406	0.052443597	Wilcoxon	ns	IL-21
323	value	CTL	ASM Responsive Epilepsy	0.310494434	0.465741651	Wilcoxon	ns	IL-21
324	value	CTL	MS	0.558184649	0.558184649	Wilcoxon	ns	IL-21
325	value	ASM Responsive Epilepsy	MS	0.402194822	0.482633787	Wilcoxon	ns	IL-21
326	value	snAAE	CTL	0.009088387	0.054530324	Wilcoxon	ns	IL-23
327	value	snAAE	ASM Responsive Epilepsy	0.040608973	0.12182692	Wilcoxon	ns	IL-23
328	value	snAAE	MS	0.069465064	0.138930128	Wilcoxon	ns	IL-23
329	value	CTL	ASM Responsive Epilepsy	1	1	Wilcoxon	ns	IL-23
330	value	CTL	MS	0.102704489	0.154056734	Wilcoxon	ns	IL-23
331	value	ASM Responsive Epilepsy	MS	0.219053807	0.262864568	Wilcoxon	ns	IL-23
332	value	snAAE	CTL	0.415976578	0.829721362	Wilcoxon	ns	TRAIL
333	value	snAAE	ASM Responsive Epilepsy	1	1	Wilcoxon	ns	TRAIL
334	value	snAAE	MS	0.553147575	0.829721362	Wilcoxon	ns	TRAIL
335	value	CTL	ASM Responsive Epilepsy	0.073530022	0.441180133	Wilcoxon	ns	TRAIL
336	value	CTL	MS	0.777910853	0.933493024	Wilcoxon	ns	TRAIL
337	value	ASM Responsive Epilepsy	MS	0.167956656	0.503869969	Wilcoxon	ns	TRAIL
338	value	snAAE	CTL	0.148989899	0.619047619	Wilcoxon	ns	CTACK
339	value	snAAE	ASM Responsive Epilepsy	0.30952381	0.619047619	Wilcoxon	ns	CTACK
340	value	snAAE	MS	0.444530444	0.636363636	Wilcoxon	ns	CTACK
341	value	CTL	ASM Responsive Epilepsy	0.53030303	0.636363636	Wilcoxon	ns	CTACK
342	value	CTL	MS	0.266593958	0.619047619	Wilcoxon	ns	CTACK
343	value	ASM Responsive Epilepsy	MS	0.735423117	0.735423117	Wilcoxon	ns	CTACK
344	value	snAAE	CTL	0.755050505	0.906060606	Wilcoxon	ns	SDF-1a-B
345	value	snAAE	ASM Responsive Epilepsy	0.055555556	0.241873065	Wilcoxon	ns	SDF-1a-B
346	value	snAAE	MS	0.611584107	0.906060606	Wilcoxon	ns	SDF-1a-B
347	value	CTL	ASM Responsive Epilepsy	0.202020202	0.404040404	Wilcoxon	ns	SDF-1a-B
348	value	CTL	MS	0.971876148	0.971876148	Wilcoxon	ns	SDF-1a-B
349	value	ASM Responsive Epilepsy	MS	0.080624355	0.241873065	Wilcoxon	ns	SDF-1a-B
350	value	snAAE	CTL	0.638888889	0.766666667	Wilcoxon	ns	ENA-78
351	value	snAAE	ASM Responsive Epilepsy	0.30952381	0.464285714	Wilcoxon	ns	ENA-78
352	value	snAAE	MS	0.266124871	0.464285714	Wilcoxon	ns	ENA-78
353	value	CTL	ASM Responsive Epilepsy	0.03030303	0.181818182	Wilcoxon	ns	ENA-78
354	value	CTL	MS	0.065918473	0.197755418	Wilcoxon	ns	ENA-78
355	value	ASM Responsive Epilepsy	MS	0.865970072	0.865970072	Wilcoxon	ns	ENA-78
356	value	snAAE	CTL	0.073232323	0.439393939	Wilcoxon	ns	MIP-1d
357	value	snAAE	ASM Responsive Epilepsy	1	1	Wilcoxon	ns	MIP-1d
358	value	snAAE	MS	0.67247162	1	Wilcoxon	ns	MIP-1d
359	value	CTL	ASM Responsive Epilepsy	0.53030303	1	Wilcoxon	ns	MIP-1d
360	value	CTL	MS	0.368409325	1	Wilcoxon	ns	MIP-1d
361	value	ASM Responsive Epilepsy	MS	1	1	Wilcoxon	ns	MIP-1d
362	value	snAAE	CTL	0.018561532	0.111369194	Wilcoxon	ns	IL-28A
363	value	snAAE	ASM Responsive Epilepsy	0.04490859	0.13472577	Wilcoxon	ns	IL-28A
364	value	snAAE	MS	0.068965684	0.137931369	Wilcoxon	ns	IL-28A
365	value	CTL	ASM Responsive Epilepsy	0.802838605	0.802838605	Wilcoxon	ns	IL-28A
366	value	CTL	MS	0.201011164	0.301516747	Wilcoxon	ns	IL-28A
367	value	ASM Responsive Epilepsy	MS	0.356640208	0.42796825	Wilcoxon	ns	IL-28A
